# Assessment of *ANG* variants in Parkinson’s disease

**DOI:** 10.1101/2020.10.26.20191510

**Authors:** Francis P. Grenn, Anni Moore, Sara Bandres-Ciga, Lynne Krohn, Cornelis Blauwendraat, on behalf of the International Parkinson’s Disease Genomics Consortium (IPDGC)

**Author notes:** **Corresponding Author:** Cornelis Blauwendraat,. Porter Neuroscience Center, 35 Convent Drive, Bethesda, MD 20892, USA.

## Abstract

Genetic risk factors are occasionally shared between different neurodegenerative diseases. Previous studies have linked *ANG*, a gene encoding angiogenin, to both Parkinson’s disease (PD) and amyotrophic lateral sclerosis (ALS). Functional studies suggest *ANG* plays a neuroprotective role in both PD and ALS by reducing cell death. We further explored the genetic association between *ANG* and PD by analyzing genotype data from the International Parkinson’s Disease Genomics Consortium (IPDGC) (14,671 cases and 17,667 controls) and whole genome sequencing (WGS) data from the Accelerating Medicines Partnership - Parkinson’s disease initiative (AMP-PD, https://amp-pd.org/) (1,647 cases and 1,050 controls). Our analysis did not replicate the findings of previous studies and found no significant association between *ANG* variants and PD risk.
