## Supplementary Tables for "Assessment of *ANG* variants in Parkinson’s disease"

### Sheet: Overview
Assessment of ANG variants in Parkinson's disease
Supplementary Table 1	List of ANG variants and statistics obtained from performing Fisher's exact test on IPDGC and AMP-PD data.
Supplementary Table 2	List of ANG coding variants from our analysis, Van Es et al, and Rayaprolu et al.

### Sheet: Supplementary Table 1
SNP	CHR	BP	A1	A2	AMPPD_Case_MAF	AMPPD_Control_MAF	AMPPD_P	AMPPD_OR	AMPPD_SE	AMPPD_L95	AMPPD_U95	IPDGC_Case_MAF	IPDGC_Control_MAF	IPDGC_P	IPDGC_OR	IPDGC_SE	IPDGC_L95	IPDGC_U95
rs117466368	14	20684198	C	G	0.02429	0.02667	0.5939	0.9085	0.1765	0.6428	1.284	NA	NA	NA	NA	NA	NA	NA
rs117787610	14	20684243	T	C	0.01882	0.02286	0.3238	0.8201	0.1943	0.5603	1.2	NA	NA	NA	NA	NA	NA	NA
rs117053048	14	20684247	C	T	0.02429	0.02667	0.5939	0.9085	0.1765	0.6428	1.284	NA	NA	NA	NA	NA	NA	NA
rs149147430	14	20684354	T	C	0	0	1	NA	NA	NA	NA	NA	NA	NA	NA	NA	NA	NA
rs45591635	14	20684376	T	G	0.02429	0.02667	0.5939	0.9085	0.1765	0.6428	1.284	NA	NA	NA	NA	NA	NA	NA
rs113950902	14	20684394	G	C	0.0006072	0.0004762	1	1.275	1.225	0.1156	14.07	NA	NA	NA	NA	NA	NA	NA
rs28589501	14	20684445	A	C	0.1251	0.1319	0.4771	0.9408	0.08326	0.7992	1.108	NA	NA	NA	NA	NA	NA	NA
rs45525731	14	20684540	C	A	0.02429	0.02667	0.5939	0.9085	0.1765	0.6428	1.284	NA	NA	NA	NA	NA	NA	NA
rs374332721	14	20684609	G	A	0	0	1	NA	NA	NA	NA	NA	NA	NA	NA	NA	NA	NA
rs117978329	14	20684736	C	T	0.02429	0.02667	0.5939	0.9085	0.1765	0.6428	1.284	NA	NA	NA	NA	NA	NA	NA
rs184963428	14	20684769	C	A	0.0009107	0	0.2866	NA	NA	NA	NA	NA	NA	NA	NA	NA	NA	NA
rs34282815	14	20684785	T	C	0.03947	0.03714	0.717	1.065	0.146	0.8	1.418	NA	NA	NA	NA	NA	NA	NA
rs75123596	14	20684874	C	G	0.02429	0.02667	0.5939	0.9085	0.1765	0.6428	1.284	NA	NA	NA	NA	NA	NA	NA
rs189368456	14	20684902	T	G	0.0003036	0	1	NA	NA	NA	NA	NA	NA	NA	NA	NA	NA	NA
rs146973333	14	20685133	A	T	0.02429	0.02667	0.5939	0.9085	0.1765	0.6428	1.284	NA	NA	NA	NA	NA	NA	NA
rs9322855	14	20685140	C	A	0.4317	0.4533	0.1219	0.916	0.0562	0.8205	1.023	0.4303	0.4295	0.8482	1.003	0.01595	0.9723	1.035
rs57864476	14	20685280	T	G	0	0	1	NA	NA	NA	NA	NA	NA	NA	NA	NA	NA	NA
rs1010459	14	20685457	A	G	0.4299	0.4533	0.09147	0.9092	0.05622	0.8144	1.015	0.43	0.4292	0.8419	1.003	0.01596	0.9723	1.035
rs1010460	14	20685464	A	G	0.4299	0.4533	0.09147	0.9092	0.05622	0.8144	1.015	0.4301	0.4292	0.817	1.004	0.01596	0.9728	1.036
rs143728392	14	20685541	A	T	0	0	1	NA	NA	NA	NA	NA	NA	NA	NA	NA	NA	NA
rs76758305	14	20685569	T	C	0.04554	0.0519	0.2963	0.8715	0.1291	0.6767	1.122	0.04746	0.05014	0.1258	0.9439	0.03745	0.8771	1.016
rs181271849	14	20685589	G	A	0	0	1	NA	NA	NA	NA	NA	NA	NA	NA	NA	NA	NA
rs1010461	14	20685629	C	A	0.4305	0.4533	0.1028	0.9115	0.05621	0.8164	1.018	0.4302	0.4293	0.8232	1.004	0.01595	0.9728	1.036
rs138375023	14	20685886	G	A	0.06315	0.0619	0.9083	1.021	0.1155	0.8145	1.281	NA	NA	NA	NA	NA	NA	NA
rs2319382	14	20685921	T	C	0.4305	0.4533	0.1028	0.9115	0.05621	0.8164	1.018	0.4301	0.4292	0.8232	1.004	0.01595	0.9727	1.036
rs2319383	14	20685955	G	T	0.4299	0.4533	0.09147	0.9092	0.05622	0.8144	1.015	0.4302	0.4293	0.8295	1.004	0.01595	0.9726	1.035
rs148417923	14	20685972	A	G	0	0.0004762	0.3893	0	inf	0	NA	NA	NA	NA	NA	NA	NA	NA
rs188978443	14	20685996	T	C	0	0	1	NA	NA	NA	NA	NA	NA	NA	NA	NA	NA	NA
rs5019558	14	20686090	G	C	0.4988	0.4676	0.02732	1.133	0.05592	1.015	1.264	NA	NA	NA	NA	NA	NA	NA
rs72659976	14	20686193	T	A	0.06315	0.0619	0.9083	1.021	0.1155	0.8145	1.281	NA	NA	NA	NA	NA	NA	NA
rs373246662	14	20686223	T	C	0.0003036	0	1	NA	NA	NA	NA	NA	NA	NA	NA	NA	NA	NA
rs4619306	14	20686224	C	G	0.4293	0.4533	0.08609	0.907	0.05622	0.8123	1.013	0.4301	0.4292	0.8357	1.003	0.01596	0.9725	1.035
rs11851044	14	20686336	C	G	0.1251	0.1333	0.3808	0.9292	0.08304	0.7897	1.093	NA	NA	NA	NA	NA	NA	NA
rs139608804	14	20686352	GC	G	0.06345	0.06333	1	1.002	0.1146	0.8004	1.254	NA	NA	NA	NA	NA	NA	NA
rs146363199	14	20686384	G	A	0.0003036	0	1	NA	NA	NA	NA	NA	NA	NA	NA	NA	NA	NA
rs112887595	14	20686625	A	G	0.0006072	0.0004762	1	1.275	1.225	0.1156	14.07	NA	NA	NA	NA	NA	NA	NA
rs199814372	14	20686697	AGT	A	0.02429	0.02667	0.5939	0.9085	0.1765	0.6428	1.284	NA	NA	NA	NA	NA	NA	NA
rs144489136	14	20686836	C	T	0.001214	0.001429	1	0.8498	0.7643	0.19	3.801	NA	NA	NA	NA	NA	NA	NA
rs7145463	14	20686891	C	T	0	0	1	NA	NA	NA	NA	NA	NA	NA	NA	NA	NA	NA
rs8003273	14	20686941	T	C	0	0	1	NA	NA	NA	NA	NA	NA	NA	NA	NA	NA	NA
rs10220701	14	20686949	A	G	0.1254	0.1333	0.4041	0.9318	0.083	0.7919	1.096	NA	NA	NA	NA	NA	NA	NA
rs117730041	14	20687101	C	T	0.02429	0.02667	0.5939	0.9085	0.1765	0.6428	1.284	NA	NA	NA	NA	NA	NA	NA
rs17114671	14	20687111	C	T	0.1181	0.1233	0.5767	0.9518	0.08555	0.8049	1.126	NA	NA	NA	NA	NA	NA	NA
rs79377029	14	20687215	T	C	0.001821	0.002857	0.5552	0.6369	0.578	0.2051	1.977	NA	NA	NA	NA	NA	NA	NA
rs8004382	14	20687234	A	G	0.4982	0.4667	0.02542	1.135	0.05593	1.017	1.266	NA	NA	NA	NA	NA	NA	NA
rs149763105	14	20687383	T	G	0.0003036	0	1	NA	NA	NA	NA	NA	NA	NA	NA	NA	NA	NA
rs76478018	14	20687417	T	C	0.01245	0.01619	0.2832	0.7659	0.2337	0.4845	1.211	NA	NA	NA	NA	NA	NA	NA
rs185934609	14	20687504	G	T	0.0003036	0	1	NA	NA	NA	NA	NA	NA	NA	NA	NA	NA	NA
rs182701915	14	20687669	G	A	0.001518	0.001905	0.7427	0.7966	0.6714	0.2137	2.97	NA	NA	NA	NA	NA	NA	NA
rs4470055	14	20688032	A	G	0.2583	0.2724	0.2543	0.9305	0.06314	0.8222	1.053	0.268	0.2608	0.03768	1.038	0.0179	1.002	1.075
rs145714910	14	20688065	C	T	0.0009107	0	0.2866	NA	NA	NA	NA	NA	NA	NA	NA	NA	NA	NA
rs8008227	14	20688145	A	G	0.1257	0.1333	0.4282	0.9344	0.08297	0.7941	1.099	NA	NA	NA	NA	NA	NA	NA
rs116812055	14	20688174	C	G	0	0	1	NA	NA	NA	NA	NA	NA	NA	NA	NA	NA	NA
rs75343336	14	20688217	C	A	0.0009107	0.0004762	1	1.913	1.155	0.1989	18.41	NA	NA	NA	NA	NA	NA	NA
rs8008440	14	20688289	A	G	0.1242	0.1329	0.3573	0.9253	0.08322	0.786	1.089	NA	NA	NA	NA	NA	NA	NA
rs1010458	14	20688313	A	G	0.1812	0.1924	0.3146	0.9293	0.07149	0.8078	1.069	0.1936	0.1853	0.006871	1.056	0.02014	1.015	1.099
rs114773250	14	20688408	G	C	0	0	1	NA	NA	NA	NA	NA	NA	NA	NA	NA	NA	NA
rs116127371	14	20688482	C	A	0.0003036	0.002381	0.03617	0.1272	1.096	0.01486	1.09	NA	NA	NA	NA	NA	NA	NA
rs145497941	14	20688507	G	C	0.0009107	0	0.2866	NA	NA	NA	NA	NA	NA	NA	NA	NA	NA	NA
rs117592031	14	20688526	C	A	0	0.0004762	0.3893	0	inf	0	NA	NA	NA	NA	NA	NA	NA	NA
rs4982325	14	20688677	T	C	0.1245	0.1333	0.3578	0.9241	0.08311	0.7852	1.088	NA	NA	NA	NA	NA	NA	NA
rs117684010	14	20688678	A	G	0.02155	0.02381	0.6375	0.9032	0.1868	0.6263	1.302	NA	NA	NA	NA	NA	NA	NA
rs7151470	14	20689044	A	G	0	0	1	NA	NA	NA	NA	NA	NA	NA	NA	NA	NA	NA
rs193086968	14	20689179	A	C	0.01427	0.01571	0.7291	0.9067	0.2288	0.579	1.42	NA	NA	NA	NA	NA	NA	NA
rs4982326	14	20689777	A	G	0.1233	0.1324	0.3346	0.9214	0.0834	0.7824	1.085	NA	NA	NA	NA	NA	NA	NA
rs12434011	14	20689880	T	C	0.06315	0.06762	0.5331	0.9294	0.1126	0.7453		0.05893	0.06048	0.4144	0.9727	0.03336	0.9111	1.038
rs184674274	14	20690008	A	G	0.02186	0.02381	0.6398	0.9162	0.1862	0.636	1.32	NA	NA	NA	NA	NA	NA	NA
rs12433905	14	20690144	A	G	0.1351	0.15	0.1274	0.8851	0.07958	0.7573	1.035	NA	NA	NA	NA	NA	NA	NA
rs142629759	14	20690249	A	G	0.005161	0.003333	0.404	1.551	0.45	0.6422	3.747	NA	NA	NA	NA	NA	NA	NA
rs17242776	14	20690413	G	C	0.04554	0.05333	0.1946	0.8469	0.1281	0.6588	1.089	0.0471	0.05011	0.08536	0.937	0.03753	0.8705	1.008
rs12895066	14	20690418	A	G	0.2489	0.2614	0.3048	0.9364	0.06395	0.8261	1.061	NA	NA	NA	NA	NA	NA	NA
rs115011300	14	20690484	C	A	0	0	1	NA	NA	NA	NA	NA	NA	NA	NA	NA	NA	NA
rs77628263	14	20690741	G	A	0.01609	0.01524	0.9108	1.057	0.2256	0.6791	1.645	NA	NA	NA	NA	NA	NA	NA
rs17114699	14	20690751	T	G	0.1117	0.1262	0.1086	0.8709	0.08589	0.736	1.031	0.1081	0.1119	0.1358	0.9622	0.02576	0.9149	1.012
rs12100929	14	20690882	G	C	0.1342	0.151	0.08443	0.8717	0.07955	0.7458	1.019	0.1383	0.1429	0.1002	0.9625	0.02319	0.9197	1.007
rs184297073	14	20690905	T	G	0.006679	0.002857	0.07842	2.347	0.4614	0.9499	5.797	NA	NA	NA	NA	NA	NA	NA
rs36071889	14	20691107	T	C	0.2298	0.2348	0.6913	0.9726	0.06607	0.8545	1.107	0.2503	0.2463	0.2456	1.022	0.01828	0.9856	1.059
rs148266086	14	20691131	G	C	0.001821	0.001429	1	1.276	0.7077	0.3187	5.106	NA	NA	NA	NA	NA	NA	NA
rs11156631	14	20691447	A	G	0.0006072	0	0.5244	NA	NA	NA	NA	NA	NA	NA	NA	NA	NA	NA
rs142443131	14	20691506	A	G	0.009411	0.009524	1	0.988	0.2882	0.5617	1.738	NA	NA	NA	NA	NA	NA	NA
rs74809902	14	20691664	G	C	0	0	1	NA	NA	NA	NA	NA	NA	NA	NA	NA	NA	NA
rs117669481	14	20691986	G	A	0.02125	0.02333	0.635	0.9088	0.1884	0.6282	1.315	NA	NA	NA	NA	NA	NA	NA
rs187214991	14	20692403	C	G	0.0003036	0	1	NA	NA	NA	NA	NA	NA	NA	NA	NA	NA	NA
rs117926213	14	20692629	G	A	0.02125	0.02333	0.635	0.9088	0.1884	0.6282	1.315	NA	NA	NA	NA	NA	NA	NA
rs34838025	14	20692646	T	C	0.04129	0.03714	0.4748	1.116	0.1449	0.8404	1.483	NA	NA	NA	NA	NA	NA	NA
rs190194733	14	20692890	C	A	0.0003036	0	1	NA	NA	NA	NA	NA	NA	NA	NA	NA	NA	NA
rs7143451	14	20692973	G	A	0.0009113	0	0.2868	NA	NA	NA	NA	NA	NA	NA	NA	NA	NA	NA
rs7143619	14	20693052	T	G	0.2814	0.2952	0.28	0.9349	0.06156	0.8286	1.055	NA	NA	NA	NA	NA	NA	NA
rs372839164	14	20693059	A	G	0	0.0004762	0.3893	0	inf	0	NA	NA	NA	NA	NA	NA	NA	NA
rs7144863	14	20693068	T	C	0.191	0.1967	0.6205	0.9641	0.07056	0.8396	1.107	NA	NA	NA	NA	NA	NA	NA
rs111700190	14	20693069	C	G	0.05377	0.06048	0.3038	0.8828	0.1198	0.698	1.116	NA	NA	NA	NA	NA	NA	NA
rs191644287	14	20693086	G	A	0.0003036	0	1	NA	NA	NA	NA	NA	NA	NA	NA	NA	NA	NA
rs371879733	14	20693090	A	G	0.0003036	0.0004762	1	0.6374	1.414	0.03985	10.2	NA	NA	NA	NA	NA	NA	NA
rs12887373	14	20693098	C	T	0.1305	0.1338	0.7413	0.9719	0.08236	0.827	1.142	NA	NA	NA	NA	NA	NA	NA
rs12881261	14	20693099	A	G	0.1266	0.1305	0.6763	0.9659	0.08332	0.8204	1.137	NA	NA	NA	NA	NA	NA	NA
rs369598311	14	20693134	G	A	0	0	1	NA	NA	NA	NA	NA	NA	NA	NA	NA	NA	NA
rs4982327	14	20693222	A	G	0	0	1	NA	NA	NA	NA	NA	NA	NA	NA	NA	NA	NA
rs74792371	14	20693226	G	T	0.05525	0.06238	0.2827	0.879	0.1181	0.6973	1.108	NA	NA	NA	NA	NA	NA	NA
rs117362930	14	20693325	C	G	0.02277	0.02667	0.3658	0.8504	0.1789	0.5989	1.207	NA	NA	NA	NA	NA	NA	NA
rs369021947	14	20693339	C	T	0.001821	0.0009524	0.4954	1.914	0.817	0.386	9.493	NA	NA	NA	NA	NA	NA	NA
rs150823950	14	20693374	A	G	0.0009107	0.0004762	1	1.913	1.155	0.1989	18.41	NA	NA	NA	NA	NA	NA	NA
rs115598918	14	20693471	A	G	0	0	1	NA	NA	NA	NA	NA	NA	NA	NA	NA	NA	NA
rs201068740	14	20693567	A	G	0.0003036	0.0004762	1	0.6374	1.414	0.03985	10.2	NA	NA	NA	NA	NA	NA	NA
rs200240901	14	20693602	C	T	0	0.0004762	0.3893	0	inf	0	NA	NA	NA	NA	NA	NA	NA	NA
rs149672657	14	20693625	T	C	0.0003036	0	1	NA	NA	NA	NA	NA	NA	NA	NA	NA	NA	NA
rs121909536	14	20693686	T	A	0.001821	0.001905	1	0.9562	0.6461	0.2695	3.392	NA	NA	NA	NA	NA	NA	NA
rs121909541	14	20693772	G	A	0.0006072	0.0009524	0.6453	0.6373	1	0.0897	4.528	NA	NA	NA	NA	NA	NA	NA
rs141055235	14	20693796	G	A	0.0003036	0.0004762	1	0.6374	1.414	0.03985	10.2	NA	NA	NA	NA	NA	NA	NA
rs17560	14	20693814	G	A	0.0006072	0.0004762	1	1.275	1.225	0.1156	14.07	NA	NA	NA	NA	NA	NA	NA
rs11701	14	20693894	G	T	0.1393	0.1405	0.9039	0.9906	0.08047	0.8461	1.16	NA	NA	NA	NA	NA	NA	NA
rs2228653	14	20693927	T	A	0.001518	0	0.1638	NA	NA	NA	NA	NA	NA	NA	NA	NA	NA	NA
rs34844305	14	20694330	T	C	0.0006177	0.001451	0.3843	0.4254	0.9133	0.07103	2.548	NA	NA	NA	NA	NA	NA	NA
rs10149793	14	20694558	C	T	0.3157	0.3171	0.9282	0.9935	0.06003	0.8832	1.118	0.3434	0.3393	0.2752	1.018	0.01665	0.9857	1.052
rs191369960	14	20694611	G	A	0	0	1	NA	NA	NA	NA	NA	NA	NA	NA	NA	NA	NA
rs183575342	14	20694645	G	A	0	0	1	NA	NA	NA	NA	NA	NA	NA	NA	NA	NA	NA
rs78160595	14	20694715	A	G	0.002429	0	0.02639	NA	NA	NA	NA	NA	NA	NA	NA	NA	NA	NA
rs10625796	14	20694867	TACAC	T	0.07447	0.07395	0.9575	1.008	0.1067	0.8175	1.242	NA	NA	NA	NA	NA	NA	NA
rs191663589	14	20695069	T	C	0.0003036	0	1	NA	NA	NA	NA	NA	NA	NA	NA	NA	NA	NA
rs143622835	14	20695115	T	C	0.0009107	0.0009524	1	0.9562	0.9133	0.1596	5.728	NA	NA	NA	NA	NA	NA	NA
rs12893068	14	20695288	A	G	0.01913	0.01619	0.4632	1.185	0.2147	0.7779	1.805	NA	NA	NA	NA	NA	NA	NA
rs190017766	14	20695327	A	G	0.008197	0.005714	0.3266	1.438	0.3481	0.7269	2.845	NA	NA	NA	NA	NA	NA	NA
rs140827896	14	20695343	T	C	0.02277	0.02619	0.4665	0.8663	0.1798	0.6091	1.232	NA	NA	NA	NA	NA	NA	NA
rs144616272	14	20695351	T	C	0.05191	0.05952	0.2441	0.8651	0.1211	0.6823	1.097	NA	NA	NA	NA	NA	NA	NA
rs76986166	14	20695432	C	G	0.05829	0.06143	0.6372	0.9457	0.1174	0.7513	1.19	0.05041	0.05437	0.02463	0.9233	0.03553	0.8612	0.9899
rs17242783	14	20695527	T	C	0.06709	0.0619	0.4623	1.09	0.1142	0.8712	1.363	NA	NA	NA	NA	NA	NA	NA
rs17114743	14	20695534	G	A	0.03188	0.02095	0.01701	1.539	0.1818	1.077	2.197	NA	NA	NA	NA	NA	NA	NA
rs17114745	14	20695606	C	T	0	0	1	NA	NA	NA	NA	NA	NA	NA	NA	NA	NA	NA
rs74034360	14	20695706	G	T	0	0.0004762	0.3893	0	inf	0	NA	NA	NA	NA	NA	NA	NA	NA
rs56094440	14	20695715	T	C	0.05707	0.06048	0.6339	0.9403	0.1184	0.7456	1.186	0.05044	0.05454	0.02056	0.9209	0.0355	0.859	0.9872
rs138916480	14	20695903	T	C	0	0.0004762	0.3893	0	inf	0	NA	NA	NA	NA	NA	NA	NA	NA
rs55643105	14	20695961	T	C	0.02277	0.02619	0.4665	0.8663	0.1798	0.6091	1.232	NA	NA	NA	NA	NA	NA	NA
rs1888560	14	20696086	T	C	0.2945	0.2857	0.499	1.043	0.0616	0.9248	1.177	0.3241	0.3194	0.2017	1.022	0.0169	0.9886	1.056
rs117213150	14	20696149	T	G	0.02277	0.02619	0.4665	0.8663	0.1798	0.6091	1.232	NA	NA	NA	NA	NA	NA	NA
rs185283107	14	20696192	A	G	0.002125	0.001429	0.7495	1.489	0.6906	0.3845	5.763	NA	NA	NA	NA	NA	NA	NA
rs78113061	14	20696238	A	G	0.02277	0.02619	0.4665	0.8663	0.1798	0.6091	1.232	NA	NA	NA	NA	NA	NA	NA
rs371618603	14	20696247	A	G	0	0	1	NA	NA	NA	NA	NA	NA	NA	NA	NA	NA	NA
rs116927401	14	20696271	G	A	0.02277	0.02619	0.4665	0.8663	0.1798	0.6091	1.232	NA	NA	NA	NA	NA	NA	NA
rs1888561	14	20696349	C	T	0.001821	0.004286	0.1133	0.424	0.5278	0.1507	1.193	NA	NA	NA	NA	NA	NA	NA
rs1888562	14	20696377	T	C	0.4824	0.4862	0.8015	0.9849	0.05588	0.8827	1.099	0.4846	0.4848	0.9496	0.9989	0.0158	0.9685	1.03
rs944438	14	20696468	G	A	0.3239	0.3205	0.8112	1.016	0.05977	0.9036	1.142	0.3449	0.342	0.4343	1.013	0.01663	0.9806	1.047
rs375477062	14	20696493	G	A	0	0	1	NA	NA	NA	NA	NA	NA	NA	NA	NA	NA	NA
rs8005306	14	20696551	A	C	0.06193	0.06667	0.4933	0.9243	0.1135	0.7399	1.155	0.0512	0.05402	0.1213	0.9451	0.03613	0.8804	1.014
rs8010599	14	20696675	C	T	0.06102	0.06667	0.422	0.9098	0.1138	0.7279	1.137	0.05136	0.05473	0.0574	0.935	0.03531	0.8725	1.002
rs375391676	14	20696777	T	C	0	0	1	NA	NA	NA	NA	NA	NA	NA	NA	NA	NA	NA
rs117613952	14	20696779	A	C	0.02277	0.02619	0.4665	0.8663	0.1798	0.6091	1.232	NA	NA	NA	NA	NA	NA	NA
rs369987673	14	20696801	T	C	0	0	1	NA	NA	NA	NA	NA	NA	NA	NA	NA	NA	NA
rs80107387	14	20696823	G	A	0.02429	0.02571	0.7879	0.9431	0.1784	0.6648	1.338	NA	NA	NA	NA	NA	NA	NA
rs144859809	14	20696866	G	T	0.02277	0.02619	0.4665	0.8663	0.1798	0.6091	1.232	NA	NA	NA	NA	NA	NA	NA
rs115601653	14	20697132	A	G	0.0003036	0.0004762	1	0.6374	1.414	0.03985	10.2	NA	NA	NA	NA	NA	NA	NA
rs111584577	14	20697150	T	C	0.0003036	0	1	NA	NA	NA	NA	NA	NA	NA	NA	NA	NA	NA
rs200888523	14	20697299	G	GTA	0	0.0004762	0.3893	0	inf	0	NA	NA	NA	NA	NA	NA	NA	NA
rs1999343	14	20697320	G	A	0.07498	0.07429	0.9577	1.01	0.1063	0.8202	1.244	NA	NA	NA	NA	NA	NA	NA
rs191115230	14	20697472	G	T	0.0006072	0.0004762	1	1.275	1.225	0.1156	14.07	NA	NA	NA	NA	NA	NA	NA
rs76158095	14	20697625	A	G	0.02277	0.02619	0.4665	0.8663	0.1798	0.6091	1.232	NA	NA	NA	NA	NA	NA	NA
rs143808228	14	20697710	G	A	0	0	1	NA	NA	NA	NA	NA	NA	NA	NA	NA	NA	NA
rs147250189	14	20697803	A	C	0	0	1	NA	NA	NA	NA	NA	NA	NA	NA	NA	NA	NA
rs2873964	14	20697966	G	A	0	0	1	NA	NA	NA	NA	NA	NA	NA	NA	NA	NA	NA
rs17242790	14	20698068	A	G	0.02945	0.02714	0.6753	1.087	0.1693	0.7804	1.515	NA	NA	NA	NA	NA	NA	NA
rs140764840	14	20698083	A	G	0	0	1	NA	NA	NA	NA	NA	NA	NA	NA	NA	NA	NA
rs17211649	14	20698124	G	A	0.04402	0.04381	1	1.005	0.1363	0.7694	1.313	0.04899	0.05087	0.2924	0.9612	0.03702	0.8939	1.034
rs192953490	14	20698491	G	C	0.0003036	0.0004762	1	0.6374	1.414	0.03985	10.2	NA	NA	NA	NA	NA	NA	NA
rs7160116	14	20698545	G	T	0.001518	0	0.1638	NA	NA	NA	NA	NA	NA	NA	NA	NA	NA	NA
rs185231019	14	20698577	C	T	0.0003036	0.0004762	1	0.6374	1.414	0.03985	10.2	NA	NA	NA	NA	NA	NA	NA
rs7155477	14	20698593	A	T	0	0	1	NA	NA	NA	NA	NA	NA	NA	NA	NA	NA	NA
rs189625630	14	20698620	A	T	0	0.0004762	0.3893	0	inf	0	NA	NA	NA	NA	NA	NA	NA	NA
rs151192368	14	20698727	C	G	0.006072	0.004762	0.5785	1.277	0.3883	0.5964	2.733	NA	NA	NA	NA	NA	NA	NA
rs11628774	14	20698893	C	G	0.05798	0.06238	0.5171	0.9252	0.117	0.7355	1.164	NA	NA	NA	NA	NA	NA	NA
rs149951595	14	20698918	A	C	0.0006072	0	0.5244	NA	NA	NA	NA	NA	NA	NA	NA	NA	NA	NA
rs5019558	NA	NA	NA	NA	NA	NA	NA	NA	NA	NA	NA	0.4906	0.4878	0.4771	1.011	0.0158	0.9805	1.043
rs8004382	NA	NA	NA	NA	NA	NA	NA	NA	NA	NA	NA	0.4905	0.4877	0.482	1.011	0.0158	0.9804	1.043

### Sheet: Supplementary Table 2
AAChange_short	AAChange_alt*	AAChange_full**	chr	bp	rsid	ref	alt	ExonicFunc	gnomAD_MAF_NFE	PD_MAF_WGS	Control_MAF_WGS	ALS_MAF_Van_Es	PD_MAF_Van_Es	Control_MAF_Van_Es	PD_MAF_Rayaprolu	Control_MAF_Rayaprolu	Study
M1I	M(-24)I	ANG:NM_001097577:exon2:c.G3A:p.M1I,ANG:NM_001145:exon2:c.G3A:p.M1I	14	20693567	rs201068740	G	A	nonsynonymous SNV	0.0003	0.0003036	0.0004762	0.000309071	0.000953592	0	NA	NA	Van Es et al. 2011, Grenn et al. 2020
F12L**	F(-13)L	ANG:NM_001097577:exon2:c.T34C:p.F12L,ANG:NM_001145:exon2:c.T34C:p.F12L	14	20693598		T	C	nonsynonymous SNV	NA	NA	NA	0.000154536	0	0	NA	NA	Van Es et al. 2011
		ANG:NM_001097577:exon2:c.C36A:p.F12L,ANG:NM_001145:exon2:c.C36A:p.F12L	14	20693600		C	A	nonsynonymous SNV									Van Es et al. 2011
		ANG:NM_001097577:exon2:c.C36G:p.F12L,ANG:NM_001145:exon2:c.C36G:p.F12L	14	20693600		C	G	nonsynonymous SNV									Van Es et al. 2011
F12S	F(-13)S	ANG:NM_001097577:exon2:c.T35C:p.F12S,ANG:NM_001145:exon2:c.T35C:p.F12S	14	20693599		T	C	nonsynonymous SNV	NA	NA	NA	0.000154536	0	0	NA	NA	Van Es et al. 2011
V13A	V(-12)A	ANG:NM_001097577:exon2:c.T38C:p.V13A,ANG:NM_001145:exon2:c.T38C:p.V13A	14	20693602	rs200240901	T	C	nonsynonymous SNV	3.1e-05	0	0.0004762	0	0.000317864	0	NA	NA	Van Es et al. 2011, Grenn et al. 2020
G15D	G(-10)D	ANG:NM_001097577:exon2:c.G44A:p.G15D,ANG:NM_001145:exon2:c.G44A:p.G15D	14	20693608		G	A	nonsynonymous SNV	NA	NA	NA	0.000154536	0	0	NA	NA	Van Es et al. 2011
G17D	G(-8)D	ANG:NM_001097577:exon2:c.G50A:p.G17D,ANG:NM_001145:exon2:c.G50A:p.G17D	14	20693614		G	A	nonsynonymous SNV	NA	NA	NA	0	0.000317864	0	NA	NA	Van Es et al. 2011
P21S	P(-4)S	ANG:NM_001097577:exon2:c.C61T:p.P21S,ANG:NM_001145:exon2:c.C61T:p.P21S	14	20693625	rs149672657	C	T	nonsynonymous SNV	0.0003	0.0003036	0	0.000309071	0.00127146	0.000260824	NA	NA	Van Es et al. 2011, Grenn et al. 2020
P21Q	P(-4)Q	ANG:NM_001097577:exon2:c.C62A:p.P21Q,ANG:NM_001145:exon2:c.C62A:p.P21Q	14	20693626		C	A	nonsynonymous SNV	NA	NA	NA	0.000154536	0	0	NA	NA	Van Es et al. 2011
A24P	A-1P	ANG:NM_001097577:exon2:c.G70C:p.A24P,ANG:NM_001145:exon2:c.G70C:p.A24P	14	20693634		G	C	nonsynonymous SNV	NA	NA	NA	NA	NA	NA	0.000793651	0	Rayaprolu et al. 2012
Q36L	Q12L	ANG:NM_001097577:exon2:c.A107T:p.Q36L,ANG:NM_001145:exon2:c.A107T:p.Q36L	14	20693671		A	T	nonsynonymous SNV	NA	NA	NA	0.000309071	0	0	NA	NA	Van Es et al. 2011
H37R	H13R	ANG:NM_001097577:exon2:c.A110G:p.H37R,ANG:NM_001145:exon2:c.A110G:p.H37R	14	20693674		A	G	nonsynonymous SNV	3.1e-05	NA	NA	0	0.000317864	0	NA	NA	Van Es et al. 2011
K41E	K17E	ANG:NM_001097577:exon2:c.A121G:p.K41E,ANG:NM_001145:exon2:c.A121G:p.K41E	14	20693685		A	G	nonsynonymous SNV	NA	NA	NA	0.000309071	0	0	NA	NA	Van Es et al. 2011
K41I	K17I	ANG:NM_001097577:exon2:c.A122T:p.K41I,ANG:NM_001145:exon2:c.A122T:p.K41I	14	20693686	rs121909536	A	T	nonsynonymous SNV	0.0017	0.001821	0.001905	0.00139082	0.00222505	0.00143453	0.000793651	0	Van Es et al. 2011, Rayaprolu et al. 2012, Grenn et al. 2020
D46V	D22V	ANG:NM_001097577:exon2:c.A137T:p.D46V,ANG:NM_001145:exon2:c.A137T:p.D46V	14	20693701		A	T	nonsynonymous SNV	NA	NA	NA	0	0.000317864	0	NA	NA	Van Es et al. 2011
S52N	S28N	ANG:NM_001097577:exon2:c.G155A:p.S52N,ANG:NM_001145:exon2:c.G155A:p.S52N	14	20693719		G	A	nonsynonymous SNV	1.55e-05	NA	NA	0.000154536	0	0	NA	NA	Van Es et al. 2011
R55K	R31K	ANG:NM_001097577:exon2:c.G164A:p.R55K,ANG:NM_001145:exon2:c.G164A:p.R55K	14	20693728		G	A	nonsynonymous SNV	NA	NA	NA	0.000154536	0	0	NA	NA	Van Es et al. 2011
C63W	C39W	ANG:NM_001097577:exon2:c.C189G:p.C63W,ANG:NM_001145:exon2:c.C189G:p.C63W	14	20693753		C	G	nonsynonymous SNV	NA	NA	NA	0.000309071	0	0	NA	NA	Van Es et al. 2011
K64I	K40I	ANG:NM_001097577:exon2:c.A191T:p.K64I,ANG:NM_001145:exon2:c.A191T:p.K64I	14	20693755		A	T	nonsynonymous SNV	NA	NA	NA	0.000927214	0	0	NA	NA	Van Es et al. 2011
I70V	I46V	ANG:NM_001097577:exon2:c.A208G:p.I70V,ANG:NM_001145:exon2:c.A208G:p.I70V	14	20693772	rs121909541	A	G	nonsynonymous SNV	0.0011	0.0006072	0.0009524	0.0021635	0.00222505	0.00195618	NA	NA	Van Es et al. 2011, Grenn et al. 2020
K78E	K54E	ANG:NM_001097577:exon2:c.A232G:p.K78E,ANG:NM_001145:exon2:c.A232G:p.K78E	14	20693796	rs141055235	A	G	nonsynonymous SNV	7.74e-05	0.0003036	0.0004762	0.000154536	0	0	NA	NA	Van Es et al. 2011, Grenn et al. 2020
K78R	K54R	ANG:NM_001097577:exon2:c.A233G:p.K78R,ANG:NM_001145:exon2:c.A233G:p.K78R	14	20693797		A	G	nonsynonymous SNV	NA	NA	NA	0	0.000317864	0	NA	NA	Van Es et al. 2011
K84E	K60E	ANG:NM_001097577:exon2:c.A250G:p.K84E,ANG:NM_001145:exon2:c.A250G:p.K84E	14	20693814	rs17560	A	G	nonsynonymous SNV	9.29e-05	0.0006072	0.0004762	NA	NA	NA	0.000793651	0	Rayaprolu et al. 2012, Grenn et al. 2020
N87L	N63L							nonsynonymous SNV	NA	NA	NA	0	0	0.000130412	NA	NA	Van Es et al. 2011
Q101P	Q77P	ANG:NM_001097577:exon2:c.A302C:p.Q101P,ANG:NM_001145:exon2:c.A302C:p.Q101P	14	20693866		A	C	nonsynonymous SNV	1.55e-05	NA	NA	NA	NA	NA	0.000793651	0	Rayaprolu et al. 2012
T104S**	T80S	ANG:NM_001097577:exon2:c.A310T:p.T104S,ANG:NM_001145:exon2:c.A310T:p.T104S	14	20693874		A	T	nonsynonymous SNV	NA	NA	NA	0.000154536	0	0	NA	NA	Van Es et al. 2011
		ANG:NM_001097577:exon2:c.C311G:p.T104S,ANG:NM_001145:exon2:c.C311G:p.T104S	14	20693875		C	G	nonsynonymous SNV									Van Es et al. 2011
G110G	G86G	ANG:NM_001097577:exon2:c.T330G:p.G110G,ANG:NM_001145:exon2:c.T330G:p.G110G	14	20693894	rs11701	T	G	synonymous SNV	0.129	0.1393	0.1405	NA	NA	NA	0.125397	0.0880178	Rayaprolu et al. 2012, Grenn et al. 2020
R119Q	R95Q	ANG:NM_001097577:exon2:c.G356A:p.R119Q,ANG:NM_001145:exon2:c.G356A:p.R119Q	14	20693920		G	A	nonsynonymous SNV	1.55e-05	NA	NA	0	0.000317864	0	NA	NA	Van Es et al. 2011
T121T		ANG:NM_001097577:exon2:c.A363T:p.T121T,ANG:NM_001145:exon2:c.A363T:p.T121T	14	20693927	rs2228653	A	T	synonymous SNV	0.0006	0.001518	0	NA	NA	NA	NA	NA	Grenn et al. 2020
F124I	F100I	ANG:NM_001097577:exon2:c.T370A:p.F124I,ANG:NM_001145:exon2:c.T370A:p.F124I	14	20693934		T	A	nonsynonymous SNV	6.2e-05	NA	NA	0.000154536	0	0	NA	NA	Van Es et al. 2011
P136L	P112L	ANG:NM_001097577:exon2:c.C407T:p.P136L,ANG:NM_001145:exon2:c.C407T:p.P136L	14	20693971		C	T	nonsynonymous SNV	1.55e-05	NA	NA	0.000154536	0	0	NA	NA	Van Es et al. 2011
V137I	V113I	ANG:NM_001097577:exon2:c.G409A:p.V137I,ANG:NM_001145:exon2:c.G409A:p.V137I	14	20693973		G	A	nonsynonymous SNV	NA	NA	NA	0.000463607	0	0	NA	NA	Van Es et al. 2011
H138R	H114R	ANG:NM_001097577:exon2:c.A413G:p.H138R,ANG:NM_001145:exon2:c.A413G:p.H138R	14	20693977		A	G	nonsynonymous SNV	NA	NA	NA	0.000154536	0	0	NA	NA	Van Es et al. 2011
R145C	R121C	ANG:NM_001097577:exon2:c.C433T:p.R145C,ANG:NM_001145:exon2:c.C433T:p.R145C	14	20693997		C	T	nonsynonymous SNV	1.55e-05	NA	NA	0	0.000317864	0	NA	NA	Van Es et al. 2011
R145H	R121H	ANG:NM_001097577:exon2:c.G434A:p.R145H,ANG:NM_001145:exon2:c.G434A:p.R145H	14	20693998		G	A	nonsynonymous SNV	4.65e-05	NA	NA	0.000154536	0	0	NA	NA	Van Es et al. 2011
*AAChange_alt is an alternative numbering used by Van Es et al. and Rayaprolu et al. to identify variants by amino acid change. These did not match current amino acid changes from gnomAD or our data. Amino acid changes were mapped to the protein sequence to properly identify which amino acid changes matched gnomAD variants.
**AAChange_full was obtained from hg38_gnomad30 using ANNOVAR. Van Es et al. and Rayaprolu et al. reported most variants only by amino acid change, so multiple possible nucleotide variants exist in some cases due to codon degeneracy.
